# Behavioural factors influencing hand hygiene practices across domestic, institutional, and public community settings: A systematic review

**DOI:** 10.1101/2025.03.11.25323561

**Authors:** Bethany A. Caruso, Jedidiah S. Snyder, Lilly A. O’Brien, Erin LaFon, Kennedy Files, Dewan Muhammad Shoaib, Sridevi K. Prasad, Hannah Rogers, Oliver Cumming, Joanna Esteves Mills, Bruce Gordon, Marlene K. Wolfe, Matthew C. Freeman

**Affiliations:** Hubert Department of Global Health, Rollins School of Public Health, Emory University, Atlanta, GA, USA; Gangarosa Department of Environmental Health, Rollins School of Public Health, Emory University, Atlanta, GA, USA; Woodruff Health Sciences Center Library, Emory University, Atlanta, GA, USA; Department of Disease Control, London School of Hygiene and Tropical Medicine, London, UK; Water, Sanitation, Hygiene and Health Unit, World Health Organization, Geneva, Switzerland

## Abstract

This systematic review sought to understand barriers and enablers to hand hygiene in community settings. Eligible studies addressed hand hygiene in a community setting, included a qualitative component, and were published in English between January 1, 1980, and March 29, 2023. Studies were excluded if in healthcare settings or were animal research. We searched PubMed, Web of Science, EMBASE, CINAHL, Global Health, Cochrane Library, Global Index Medicus, Scopus, PAIS Index, WHO IRIS, UN Digital Library and World Bank eLibrary, manually searched relevant systematic reviews’ reference lists, and consulted experts. We used MaxQDA Software to code papers, using the COM-B framework to classify barriers and enablers. We used thematic analysis to describe each COM-B sub-theme identified, GRADE-CerQual to assess confidence in evidence for thematic findings, and the Mixed Method Appraisal Tool (MMAT) to assess risk of study bias. Eighty studies were included; most took place in Africa (31; 39%), South-East Asia (31; 39%) and domestic settings (54; 68%). The mean MMAT score was 4.86 (good quality). Barriers and/or enablers were reported across all COM-B constructs and sub-constructs. The most reported barriers aligned with Physical Opportunity (e.g., soap availability), Reflective Motivation (e.g., hand hygiene not prioritized) and Automatic Motivation (e.g., no habit). In contrast, the most reported enablers aligned with Automatic (i.e., habit) and Reflective (i.e., perception of health risk) Motivation. Findings confirm that lacking necessary resources for hand hygiene hinders practice, even when people are motivated. Results may explain why hand hygiene increases when there are acute health risks (e.g., COVID), but decreases when risks are perceived to fade. The qualitative methodology used among the studies may have revealed a broader array of barriers and enablers than what might have been found by quantitative, researcher-driven studies, but representativeness may be limited. Findings can inform the design of future hand hygiene initiatives.

**What is already known on this topic:** Hand hygiene prevents disease, but barriers like limited access to soap, water, and competing priorities hinder practice. Most reviews focus narrowly on specific behaviours, like handwashing with soap and water exclusively, rather than a broader suite of hand hygiene behaviours, or on specific contexts, like schools, rather than a broader range of community settings.

**What this study adds:** This study systematically identifies barriers and enablers to hand hygiene across various community settings using an established behavioral framework. It highlights the importance of contextual and behavioral factors, showing that resource provision is essential, but alone may not instigate or sustain hand hygiene practices without addressing broader motivational and habitual drivers.

**How this study might affect research practice or policy:** Findings from this study can guide the design of targeted interventions that not only ensure the availability of resources but also foster habits and address motivational barriers to hand hygiene. Policymakers can leverage these insights to develop more comprehensive hand hygiene programs, while researchers can explore under-investigated areas such as the barriers and drivers to hand hygiene in community settings among people with disabilities.
