## Supplementary material for "Behavioural factors influencing hand hygiene practices across domestic, institutional, and public community settings: A systematic review": S4

### Sheet: Supplement Informaiton
	Supplement 4: Data Extraction Template
	Behavioral factors influencing hand hygiene practices across domestic, institutional, and public community settings: A systematic review
	Bethany A. Caruso1, Jedidiah S. Snyder2, Lilly A. O’Brien2, Erin LaFon2 , Kennedy Files2, Dewan Muhammad Shoaib1, Sridevi K. Prasad1 , Hannah Rogers3 , Oliver Cumming4,5, Joanna Esteves Mills5, Bruce Gordon 5, Marlene K. Wolfe2*, Matthew C. Freeman2*
	1 Hubert Department of Global Health, Rollins School of Public Health, Emory University, Atlanta, GA, USA; bcaruso@emory.edu (BAC); dshoaib@emory.edu (DMS); sridevi.prasad@emory.edu (SKP)
	2 Gangarosa Department of Environmental Health, Rollins School of Public Health, Emory University, Atlanta, GA, USA; matthew.freeman@emory.edu (MCF); marlene.wolfe@emory.edu (MW) jedidiah.snyder@emory.edu (JSS); lilly.obrien@emory.edu (LAO); Kennedy Files kennedy.files@emory.edu (KF); Erin LaFon erin.lafon@emory.edu (EL)
	3 Woodruff Health Sciences Center Library, Emory University, Atlanta, GA, USA; hannah.rogers@emory.edu (HR)
	4 Department of Disease Control, London School of Hygiene and Tropical Medicine, London, UK; oliver.cumming@lshtm.ac.uk (OC)
	5 Water, Sanitation, Hygiene and Health Unit, World Health Organization, Geneva, Switzerland; estevesj@who.int (JEM)
	Corresponding author: Bethany A. Caruso; bcaruso@emory.edu
	Emory University, Rollins School of Public Health, 1518 Clifton Rd, Atlanta, GA 30322
	*Contributed equally.

### Sheet: Outcome data
Covidence ID#	Study ID (Last Name of 1st Author followed by Year)	COM-B classification	Unable to classify	COM-B Sub-Classification	Classification code	Barrier/Enabler	Numerical Code	Specific text	Relationship	Hand Hygiene Outcome	Hand Hygiene Outcome Other (specify)	Key moment	Key moments index	Key moment Other (specify)	Participants	Measurement	Direct observation indicator	Self-report	Proxy	Sex disaggregation	Notes
		What category of COM-B is this relationship classified as?	If unable to classify, indicate why here. (Type "999" for not applicable)	What sub-category of COM-B is this relationship classified as? (Choose "Not applicable" if unable to classify)	What is the relevant code for the specific barrier/enabler reported here? (Type "999" for not applicable if unable to classify)	Was this described as a barrier or enabler?	Paste the corresponding 3 digit code that aligns with this specific barrier/enabler.	Cut/paste from text what this barrier/enabler is	If measured quantitatively, did the barrier/enabler have a relationship with hand hygiene? (Note: Effectiveness is determined by author judgement/p-values/etc. )	What is the hand hygiene practice that is being assessed?	How is the hand hygiene practice described? (Copy and paste from the text)	What key moment was this outcome looking at?	If "Key moments index (combination)" was chosen, specify here which moments are included in the index (999) Not applicable	If "Other" was chosen, specify here (999) Not applicable	Copy in the population that's measured by the hand hygiene outcome	How was this outcome measured?	Paste in the indicator/outcome description that authors used for direct observation (999) Not applicable	If hand hygiene is assessed by self-reporting, paste the survey question used (999) Not applicable	If hand hygiene is assessed by proxy indicator, paste the indicator used. (999) Not applicable	Was the outcome disaggregated by sex?	Any additional notes to add?

### Sheet: Data validation
Extractor initials	Covidence ID#	Study ID (Last Name of 1st Author followed by Year)	COM-B classification	Unable to classify	COM-B Sub-Classification	Classification code	Barrier/Enabler	Specific text	Relationship	Hand Hygiene Outcome	Hand Hygiene Outcome Other (specify)	Key moment	Key moments index	Key moment Other (specify)	Participants	Measurement	Direct observation indicator	Self-report	Proxy	Sex disaggregation	Notes
			What category of COM-B is this relationship classified as?	If unable to classify, indicate why here. (Type "999" for not applicable)	What sub-category of COM-B is this relationship classified as? (Choose "Not applicable" if unable to classify)	What is the relevant code for the specific barrier/enabler reported here? (Type "999" for not applicable if unable to classify)	Was this described as a barrier or enabler?	Cut/paste from text what this barrier/enabler is	If measured quantitatively, did the barrier/enabler have a relationship with hand hygiene? (Note: Effectiveness is determined by author judgement/p-values/etc. )	What is the hand hygiene practice that is being assessed?	How is the hand hygiene practice described? (Copy and paste from the text or type "999" for not applicable)	What key moment was this outcome looking at?	If "Key moments index (combination)" was chosen, specify here which moments are included in the index (999) Not applicable	If "Other" was chosen, specify here (999) Not applicable	Copy in the population that's measured by the hand hygiene outcome	How was this outcome measured? (if qual-indicate not applicable)	Paste in the indicator/outcome description that authors used for direct observation (999) Not applicable	If hand hygiene is assessed by self-reporting, paste the survey question used (999) Not applicable	If hand hygiene is assessed by proxy indicator, paste the indicator used. (999) Not applicable	Was the outcome disaggregated by sex?	Any additional notes to add?
			Classification	Unable	Sub-classification		B/E		Relationship	Handwashing		Key moments				Outcome measurement				Sex disaggregation
			Capability	Not applicable	C-Physical		Barrier		Not applicable	Handwashing with soap and water		General/Not specified				Direct observation				No
			Opportunity	Just demographic	C-Psychological		Enabler		No	Handwashing with water		Before, during, and after preparing food				Self-reported				Yes
			Motivation	Not enough detail (e.g. "health promotion" "health campaign" "handwashing education" etc.)	O-Social		No association		Yes	Handwashing with alcohol-based hand rub		Before and after eating food				Proxy indicator				Not applicable
			Unable to classify		O-Physical		Mixed		Not reported	Handwashing with non-alcoholic antiseptics		Before and after caring for someone who is sick with vomiting or diarrhea				Not applicable
					M-Automatic					Handwashing with soap alternatives (e.g., ash)		Before and after treating a cut or wound				Not reported/Specified
					M-Reflective					Hand drying		Before feeding a child
					Not applicable					Other – specify		After using the toilet
										Not reported		After changing diapers/cleaning a child's bottom
										Not applicable		After blowing your nose, coughing or sneezing
												After touching an animal, animal feed, or animal waste
												After touching garbage
												After handling pet food or pet treats
												Key moments index (combination)
												Other
